# Thyroid function and amyotrophic lateral sclerosis: a mendelian randomization study

**DOI:** 10.1101/2025.05.21.25328118

**Authors:** Ezekiel Damilare Jacobs, Adeyemi Timothy Akinade, Chucks Marvellous Obere

## Abstract

**Background:** Amyotrophic lateral sclerosis (ALS) is a rare, progressive neurodegenerative disorder causing motor neuron degeneration, muscle paralysis, and death within 3–5 years, with a rising global prevalence. While thyroid dysfunction is implicated in the pathology of other neurodegenerative diseases, its role in ALS remains unclear due to conflicting reports from observational studies. To address this, we aimed to investigate the causal relationship between thyroid function and ALS using two-sample Mendelian Randomization (MR).

**Method:** We performed a two-sample MR study to evaluate the bidirectional causal relationship between thyroid function traits (TSH, FT4, autoimmune hyperthyroidism, autoimmune hypothyroidism) and ALS. We used SNPs from GWAS data (TSH and FT4: n=271,040; autoimmune hyperthyroidism: n=1,828 cases/279,855 controls; autoimmune hypothyroidism: n=40,926 cases/274,069 controls; ALS: n=27,205 cases/110,881 controls). We applied the inverse-variance weighted (IVW) method as the primary analysis, with sensitivity analyses (MR-Egger, weighted median, weighted mode, MR-PRESSO) to assess pleiotropy and heterogeneity.

**Results:** We identified a causal effect of autoimmune hyperthyroidism on reducing ALS risk (IVW OR = 0.96; 95% CI: 0.93–0.99; P = 0.03), but no associations for TSH (IVW OR = 0.99; 95% CI: 0.94–1.04; P = 0.71), FT4 (IVW OR = 1.03; 95% CI: 0.96–1.12; P = 0.36), or autoimmune hypothyroidism (IVW OR = 1.01; 95% CI: 0.98–1.05; P = 0.39) with ALS. Bidirectional analysis of genetic liability to ALS showed no causal effect on TSH (IVW OR = 0.98; 95% CI: 0.96–1.01; P = 0.65), FT4 (IVW OR = 0.98; 95% CI: 0.94–1.02; P = 0.46), autoimmune hypothyroidism (IVW OR = 0.93; 95% CI: 0.76–1.13; P = 0.59), or autoimmune hyperthyroidism (IVW OR = 1.01; 95% CI: 0.76–1.33; P = 0.78).

**Conclusion:** We found that genetic predisposition to autoimmune hyperthyroidism may reduce ALS risk. Our findings expand the knowledge of its genetic underpinnings and lay a foundation for future research into therapeutic strategies targeting thyroid function to mitigate ALS risk.
