## Supplementary material 2 for "Thyroid function and amyotrophic lateral sclerosis: a mendelian randomization study"

### Sheet: Main 
TSH vs ALS
Outliers.Indices	Distortion.Coefficient	Pvalue
30	-848.732	0.047
37	-848.732	0.047
97	-848.732	0.047
149	-848.732	0.047
FT4 vs ALS
Exposure	MR Analysis	Causal Estimate	Sd	T-stat	P-value
beta.exposure	Raw	0.0412063	0.0401511	1.02628	0.307891
beta.exposure	Outlier-corrected	NA	NA	NA	NA
Autoimmune hypothyroidism vs ALS
Autoimmune hyperthyroidism vs ALS
Exposure	MR Analysis	Causal Estimate	Sd	T-stat	P-value
beta.exposure	Raw	-0.0401698	0.0179884	-2.23309	0.0893036
beta.exposure	Outlier-corrected	NA	NA	NA	NA
ALS vs TSH
Exposure	MR Analysis	Causal Estimate	Sd	T-stat	P-value
beta.exposure	Raw	-0.0155949	0.0153614	-1.0152	0.328533
beta.exposure	Outlier-corrected	-0.0106348	0.0098345	-1.08138	0.302666
ALS vs FT4
Exposure	MR Analysis	Causal Estimate	Sd	T-stat	P-value
beta.exposure	Raw	-0.0168243	0.0226664	-0.742258	0.47221
beta.exposure	Outlier-corrected	-0.00563122	0.0169102	-0.333007	0.74539
ALS vs Autoimmune hypothyroidism
Exposure	MR Analysis	Causal Estimate	Sd	T-stat	P-value
beta.exposure	Raw	-0.0740906	0.102326	-0.724062	0.481855
beta.exposure	Outlier-corrected	0.0127955	0.0365513	0.35007	0.732353
ALS vs Autoimmune hyperthyroidism
Exposure	MR Analysis	Causal Estimate	Sd	T-stat	P-value
beta.exposure	Raw	0.00776643	0.142286	0.0545833	0.9573
beta.exposure	Outlier-corrected	NA	NA	NA	NA

### Sheet: Outlier Test
TSH vs ALS			FT4 vs ALS			Autoimmune hypothyroidism vs ALS			Autoimmune hyperthyroidism vs ALS			ALS vs TSH			ALS vs FT4			ALS vs Autoimmune hypothyroidism			ALS vs Autoimmune hyperthyroidism
RSSobs	Pvalue		RSSobs	Pvalue		RSSobs	Pvalue		RSSobs	Pvalue		RSSobs	Pvalue		RSSobs	Pvalue		RSSobs	Pvalue		RSSobs	Pvalue
0.000131377	1		0.000293697	1		N/A	N/A		N/A	N/A		1.18176e-06	1		4.16489e-05	1		3.78575e-05	1		N/A	N/A
0.000415986	1		0.000259899	1								6.69104e-06	1		8.41948e-05	1		0.00464758	0.728
0.000111833	1		0.000267802	1								0.000297484	1		0.000961628	1		0.00179084	1
2.59243e-05	1		6.55766e-05	1								3.54151e-06	1		1.65285e-05	1		8.59083e-08	1
2.02073e-05	1		0.000622799	1								0.000312337	1		0.000146078	0.182		0.00169581	1
4.02832e-06	1		0.00011439	1								8.33304e-06	1		0.000318814	<0.013		9.18964e-07	1
0.000380994	1		5.30778e-06	1								0.000103286	0.028		1.45973e-07	1		0.00149167	0.056
0.000119203	1		0.000310858	1								2.16117e-06	1		5.57033e-05	1		0.000261872	1
0.000184505	1		3.12342e-05	1								1.67523e-05	1		8.90949e-08	1		4.1671e-05	1
1.46249e-06	1		0.000867941	1								1.18183e-05	1		8.97924e-05	1		3.17986e-05	1
7.96253e-08	1		0.000118901	1								8.68297e-05	0.63		1.27428e-05	1		0.000357984	1
0.000419739	1		0.000717484	1								3.15913e-07	1		0.00051735	1		0.000216078	1
0.000105747	1		9.85027e-05	1								0.000501202	1		1.34211e-05	1		0.00667482	0.56
0.000964383	1		0.000149743	1								0.000449781	<0.014					0.0445314	<0.014
0.000209725	1		0.000441121	1
5.40727e-05	1		5.3516e-06	1
6.94464e-05	1		4.47536e-05	1
2.98851e-05	1		1.88505e-05	1
0.000765613	1		0.000126804	1
0.000857657	1		0.000376882	1
5.7152e-05	1		1.27087e-06	1
1.17539e-07	1		2.54532e-05	1
1.8887e-07	1		3.69715e-06	1
0.00017055	1		0.00297213	1
9.37246e-05	1		0.000534733	1
1.3062e-05	1		0.000523484	1
0.00129416	1		0.000130075	1
0.00069163	1		5.42303e-05	1
0.00195981	1		3.69062e-05	1
0.00185038	<0.236		0.000140986	1
0.000553601	1		3.68494e-05	1
1.00439e-06	1		6.12448e-06	1
0.0070435	1		0.000952485	0.88
0.00328938	1		0.00701318	0.368
4.43855e-08	1		7.87521e-05	1
0.000370507	1		3.63384e-06	1
0.00132735	<0.236		6.62099e-05	1
0.00130785	1		0.000423826	1
1.51648e-05	1		0.000599992	1
8.81482e-05	1		0.00118336	1
0.000865575	1		2.17387e-06	1
0.00028032	1		0.000135504	1
9.49986e-05	1		3.74976e-05	1
7.26359e-05	1		0.000195838	1
0.00104622	1		7.9495e-06	1
8.56027e-07	1		0.000170179	1
1.87576e-05	1		1.84039e-05	1
0.000502049	1		0.000107195	1
0.000119303	1		1.4241e-05	1
3.99047e-05	1		0.000853467	1
9.05429e-07	1		0.000404129	1
0.00158819	1		0.00164059	1
5.45557e-05	1		0.00117409	1
0.000542157	1		0.00252183	1
1.64464e-05	1		0.000172082	1
0.000490808	1		0.00104229	1
0.000217676	1		0.000260016	1
0.000485963	1		6.79309e-05	1
1.21137e-05	1		0.000265665	1
0.000425676	1		0.000900558	1
7.29871e-05	1		6.12781e-06	1
0.000418183	1		7.33702e-05	1
0.000390616	1		1.07117e-07	1
3.75409e-05	1		4.23019e-07	1
0.000155517	1		9.05766e-06	1
0.000186716	1		1.03424e-06	1
0.0124219	1		0.000114686	1
0.0238197	1		2.72372e-08	1
0.000643949	1		0.00606488	1
0.00669407	1		0.000165338	1
0.000375907	1		0.000331536	1
0.000768803	1		2.3863e-05	1
8.00838e-05	1		0.000332379	1
0.000630091	1		2.89364e-05	1
3.36451e-06	1		0.000242179	1
8.80002e-05	1		6.18937e-05	1
0.000164981	1		0.000114179	1
0.00012142	1		4.36449e-06	1
2.88015e-05	1		0.000949864	0.496
0.00085983	1		0.000258978	1
9.20621e-09	1
0.000886463	1
5.83604e-05	1
3.57678e-05	1
4.64575e-05	1
0.000137177	1
4.73139e-07	1
2.10205e-05	1
4.21177e-05	1
0.00130004	1
8.79723e-05	1
2.12862e-05	1
6.98619e-06	1
0.000201765	1
5.51603e-05	1
4.97404e-05	1
0.00288753	<0.236
0.000253905	1
5.84287e-07	1
0.000155466	1
0.000450766	1
9.04969e-05	1
0.000128465	1
5.18165e-08	1
0.000556015	1
6.02277e-06	1
0.000177203	1
7.71235e-05	1
0.000403402	1
8.52876e-05	1
8.5273e-05	1
8.41999e-05	1
0.000147987	1
3.03065e-05	1
8.81856e-05	1
0.000522347	1
0.000283627	1
0.000624037	1
0.00177746	1
0.000543145	1
0.00356822	1
0.000689644	1
0.00199194	1
0.000458847	1
1.10504e-05	1
4.24154e-07	1
0.000231285	1
0.000442713	1
2.75849e-05	1
1.20602e-05	1
4.21604e-05	1
5.06295e-05	1
0.000366653	1
0.00026327	1
0.000266472	1
4.03102e-05	1
4.33785e-08	1
0.000314123	1
1.95561e-05	1
0.000140365	1
1.92214e-05	1
1.37373e-05	1
1.03173e-06	1
0.000130151	1
3.6827e-06	1
6.19213e-05	1
3.44164e-05	1
0.000518248	1
0.00214676	<0.236
0.000158899	1
0.000143347	1
0.000226403	1
0.000284172	1
3.97523e-06	1
0.0079388	1
2.15533e-05	1
0.00141202	0.472
3.97414e-05	1
0.000127259	1
1.38304e-05	1
1.66592e-07	1
0.000369573	1
0.000148418	1
9.20694e-06	1
0.000342339	1
2.69761e-05	1
0.000187061	1
6.36752e-06	1
9.82345e-05	1
1.68775e-05	1
1.47866e-06	1
0.000277434	1
0.000420793	1
0.000610468	1
1.47527e-05	1
3.20483e-05	1
2.71634e-07	1
7.44021e-05	1
0.00126526	1
7.75322e-05	1
0.000117835	1
0.000988424	1
4.10104e-06	1
7.68288e-07	1
8.78925e-05	1
0.000187582	1
0.00052759	1
0.000137837	1
4.16805e-05	1
3.28019e-05	1
4.69302e-06	1
0.000447806	1
3.88692e-06	1
0.000398268	1
2.29618e-05	1
6.13646e-06	1
4.62694e-05	1
1.24535e-06	1
7.22881e-05	1
0.000221869	1
0.00599192	1
7.43337e-05	1
0.0004223	1
2.76941e-07	1
6.91819e-06	1
0.0110706	1
0.000556439	1
1.49072e-05	1
0.000173706	1
0.00110809	1
0.000476372	1
0.000469737	1
2.30531e-05	1
0.00156784	1
3.05025e-09	1
5.50544e-06	1
0.000208715	1
4.51142e-06	1
0.000106329	1
2.97253e-05	1
0.000213336	1
4.71157e-05	1
6.68648e-05	1
0.000323409	1
0.000420889	1
0.000277956	1
0.0139919	0.472
7.89231e-06	1
0.000343523	1
8.25641e-05	1
1.03675e-05	1
0.000143414	1
9.30451e-05	1
2.2735e-05	1
0.000372118	1
0.000169989	1

### Sheet: Distortion Test
TSH vs ALS
Outliers.Indices	Distortion.Coefficient	Pvalue
97	-744.96	0.0442
149	-744.96	0.0442
FT4 vs ALS
Outliers.Indices	Distortion.Coefficient	Pvalue
No significant outliers	NA	NA
Autoimmune hypothyroidism vs ALS
Outliers.Indices	Distortion.Coefficient	Pvalue
No significant outliers	NA	NA
Autoimmune hyperthyroidism vs ALS
Outliers.Indices	Distortion.Coefficient	Pvalue
No significant outliers	NA	NA
ALS vs TSH
Outliers.Indices	Distortion.Coefficient	Pvalue
7	-46.6398	0.311
14	-46.6398	0.311
ALS vs FT4
Outliers.Indices	Distortion.Coefficient	Pvalue
6	-198.769	0.187
ALS vs Autoimmune hypothyroidism
Outliers.Indices	Distortion.Coefficient	Pvalue
14	-679.035	0.003
ALS vs Autoimmunehyperthyroidism
Outliers.Indices	Distortion.Coefficient	Pvalue
No significant outliers	NA	NA
